# Large-scale Local Deployment of DeepSeek-R1 in Pilot Hospitals in China: A Nationwide Cross-sectional Survey

**DOI:** 10.1101/2025.05.15.25326843

**Authors:** Meng Yuan, Mian-mian Yao, Mingpu Xu, Danli Shi, Yujian He, Yudong Xu, Wei Wang, Weiqing Xiong, Yuting Zhao, Liuying Wang, Jie Zhang, Fangqi Gan, Xiaoyu Liu, Mingguang He, Yue Qiu

## Abstract

**Background:** The open-source release of DeepSeek-R1, a high-performing large language model (LLM), enables local deployment in Chinese hospitals. However, empirical data on deployment scale, hospital characteristics, and functional applications are lacking.

**Methods:** We conducted a nationwide cross-sectional survey of 261 hospitals in mainland China that reported local deployment of DeepSeek-R1 between Jan 1 and Mar 8, 2025. Data were collected via web-scraping from verified hospital sources and structured using a hybrid LLM-extraction pipeline. Deployment characteristics, hospital levels, regions, and model parameter distributions were analyzed using descriptive and stratified statistics.

**Findings:** DeepSeek-R1 was locally deployed in hospitals across 93·5% of Chinese provinces, with tertiary hospitals accounting for 84% of deployments. Geographical disparities were evident, with Central South, East, and North China showing higher adoption. Functional applications spanned clinical diagnosis, patient services, hospital management, and traditional Chinese medicine integration. Among hospitals disclosing model parameters, the 671B version was most prevalent (45·2%), particularly in Guangdong. Smaller models (32B, 70B) were applied in diagnosis support and intelligent Q&A, while the 671B supported more complex scenarios like strategic decision-making and quantum security. The overall deployment rate remains low nationwide (0·7%).

**Interpretation:** Local deployment of DeepSeek-R1 in China has expanded rapidly, led by high-level hospitals in economically developed regions. Model selection reflects functional demand and infrastructure capacity. DeepSeek’s broad applicability and open-source nature position it as a scalable solution for advancing AI-driven hospital transformation. However, uneven regional adoption and limited deployment in primary care suggest policy and infrastructural gaps requiring further attention.

**Funding:** This study was supported by the National Social Science Fund of China (23BGL249).
