## Supplementary material for "Large-scale Local Deployment of DeepSeek-R1 in Pilot Hospitals in China: A Nationwide Cross-sectional Survey": data-list-of-hospitals

### Sheet:  data
Hospital Name	Hospital area	Three classifications of hospital grades	Local deployment version of DS
The First Affiliated Hospital of Anhui University of Traditional Chinese Medicine	Anhui Province	Level 3	DeepSeek-R1
Huoqiu Hospital, The Second Affiliated Hospital of Anhui Medical University	Anhui Province	Level 3	DeepSeek-R1
Bengbu First People's Hospital	Anhui Province	Level 3	DeepSeek-R1
Chuzhou First People's Hospital	Anhui Province	Level 3	DeepSeek-R1
Fuyang People's Hospital	Anhui Province	Level 3	DeepSeek-R1
Guzhen County People's Hospital	Anhui Province	Level 2	DeepSeek-R1
Children's Hospital of Haozhou City	Anhui Province	Level 3	DeepSeek-R1
Linquan County Traditional Chinese Medicine Hospital	Anhui Province	Level 2	DeepSeek-R1
Lu'an Yu'an District Traditional Chinese Medicine Hospital	Anhui Province	Level 3	DeepSeek-R1
Nanling County Hospital	Anhui Province	Level 2	DeepSeek-R1
Nanling County Traditional Chinese Medicine Hospital	Anhui Province	Level 2	DeepSeek-R1
Sixian Traditional Chinese Medicine Hospital	Anhui Province	Level 3	DeepSeek-R1
Suzhou First People's Hospital	Anhui Province	Level 3	DeepSeek-R1
Taihu County Traditional Chinese Medicine Hospital	Anhui Province	Level 2	DeepSeek-R1
Yingshang County People's Hospital	Anhui Province	Level 3	DeepSeek-R1:70B
The First Affiliated Hospital of University of Science and Technology of China	Anhui Province	Level 3	DeepSeek-R1
Beijing Aiyuhua Hospital	Beijing	Level 3	DeepSeek-R1
Peking University International Hospital	Beijing	Level 3	DeepSeek-R1
Peking University Shougang Hospital	Beijing	Level 3	DeepSeek-R1:14B DeepSeek-R1:32B DeepSeek-R1:70B
Beijing Kyoto Children's Hospital	Beijing	Level 3	DeepSeek-R1
Beijing Tsinghua Chang Gung Memorial Hospital	Beijing	Level 3	DeepSeek-R1
Beijing Century Altar Hospital	Beijing	Level 3	DeepSeek-R1
Peking Union Medical College Hospital	Beijing	Level 3	DeepSeek-R1:671B (full blood version)
Beijing University of Chinese Medicine Oriental Hospital	Beijing	Level 3	DeepSeek-R1
Beijing University of Chinese Medicine Dongzhimen Hospital	Beijing	Level 3	DeepSeek-R1
Beijing Hospital of Traditional Chinese Medicine	Beijing	Level 3	DeepSeek-R1
Aerospace Center Hospital	Beijing	Level 3	DeepSeek-R1
Fujian Children's Hospital	Fujian Province	Level 3	DeepSeek-R1:70B
Jinjiang City Hospital, Fujian Province	Fujian Province	Level 3	DeepSeek-R1
The First Affiliated Hospital of Fujian Medical University	Fujian Province	Level 3	DeepSeek-R1
Huashan Hospital Affiliated to Fudan University, Fujian Hospital	Fujian Province	Level 3	DeepSeek-R1
Huaxia Eye Hospital Group	Fujian Province	Level 3	DeepSeek-R1
Longyan Second Hospital	Fujian Province	Level 3	DeepSeek-R1
Putian University Affiliated Hospital	Fujian Province	Level 3	DeepSeek-R1
Quanzhou Guoyu Hospital	Fujian Province	Level 2	DeepSeek-R1
Xiamen University Affiliated Chenggong Hospital (73rd Army Group Hospital of the People's Liberation Army)	Fujian Province	Level 3	DeepSeek-R1
The First Affiliated Hospital of Xiamen University	Fujian Province	Level 3	DeepSeek-R1:32B
Xiamen Fifth Hospital	Fujian Province	Level 3	DeepSeek-R1
Gansu Maternal and Child Health Hospital	Gansu Province	Level 3	DeepSeek-R1:671B (full blood version) DeepSeek-R1:70B
Tianshui First People's Hospital	Gansu Province	Level 3	DeepSeek-R1
Beijing University of Chinese Medicine Shenzhen Hospital (Longgang)	Guangdong Province	Level 3	DeepSeek-R1
Foshan First People's Hospital	Guangdong Province	Level 3	DeepSeek-R1
Guangdong Provincial Maternal and Child Health Hospital	Guangdong Province	Level 3	DeepSeek-R1
Guangdong Provincial Nongxing Central Hospital	Guangdong Province	Level 3	DeepSeek-R1:671B (full blood version)
The Second Affiliated Hospital of Guangdong Medical University	Guangdong Province	Level 3	DeepSeek-R1
Guangzhou Red Cross Society	Guangdong Province	Level 3	DeepSeek-R1:671B (full blood version)
Guangzhou Women and Children's Medical Center	Guangdong Province	Level 3	DeepSeek-R1
The Fifth Affiliated Hospital of Guangzhou Medical University	Guangdong Province	Level 3	DeepSeek-R1
Shunde Hospital Affiliated to Jinan University	Guangdong Province	Level 2	DeepSeek-R1
The Fifth Affiliated Hospital of Southern Medical University	Guangdong Province	Level 3	DeepSeek-R1
Shenzhen-Shantou Central Hospital	Guangdong Province	Level 3	DeepSeek-R1:671B (full blood version)
South China Hospital Affiliated to Shenzhen University	Guangdong Province	Level 3	DeepSeek-R1
Shenzhen Luohu District People's Hospital	Guangdong Province	Level 3	DeepSeek-R1
Shenzhen Pingshan District Central Hospital	Guangdong Province	Level 2	DeepSeek-R1
Shenzhen People's Hospital	Guangdong Province	Level 3	DeepSeek-R1
Shenzhen Traditional Chinese Medicine Anorectal Hospital	Guangdong Province	Level 2	DeepSeek-R1
Shunde Fifth People's Hospital	Guangdong Province	Level 2	DeepSeek-R1
Sun Yat-sen Memorial Hospital, Sun Yat-sen University	Guangdong Province	Level 3	DeepSeek-R1:671B (full blood version)
Sun Yat-sen University Cancer Center	Guangdong Province	Level 3	DeepSeek-R1:671B (full blood version)
Zhuhai Third People's Hospital	Guangdong Province	Level 3	DeepSeek-R1
Beihai Second People's Hospital	Guangxi Zhuang Autonomous Region	Level 3	DeepSeek-R1
Beihai People's Hospital	Guangxi Zhuang Autonomous Region	Level 3	Deepseek-R1:32B
Bobai County People's Hospital	Guangxi Zhuang Autonomous Region	Level 3	DeepSeek-R1
Bobai County People's Hospital	Guangxi Zhuang Autonomous Region	Level 3	DeepSeek-R1
Dongxing People's Hospital	Guangxi Zhuang Autonomous Region	Level 2	DeepSeek-R1
Fangchenggang Traditional Chinese Medicine Hospital	Guangxi Zhuang Autonomous Region	Level 3	DeepSeek-R1
Guangxi Wuzhou Red Cross Hospital	Guangxi Zhuang Autonomous Region	Level 3	DeepSeek-R1:32B
The First Affiliated Hospital of Guangxi University of Chinese Medicine	Guangxi Zhuang Autonomous Region	Level 3	DeepSeek-R1
Ruikang Hospital Affiliated to Guangxi University of Chinese Medicine	Guangxi Zhuang Autonomous Region	Level 3	DeepSeek-R1:32B
Guangxi Autonomous Region People's Hospital	Guangxi Zhuang Autonomous Region	Level 3	DeepSeek-R1
Guilin People's Hospital	Guangxi Zhuang Autonomous Region	Level 3	DeepSeek-R1
Guiping People's Hospital	Guangxi Zhuang Autonomous Region	Level 3	DeepSeek-R1
Hezhou People's Hospital	Guangxi Zhuang Autonomous Region	Level 3	DeepSeek-R1
Hezhou Traditional Chinese Medicine Hospital	Guangxi Zhuang Autonomous Region	Level 3	DeepSeek-R1
Liuzhou Workers Hospital	Guangxi Zhuang Autonomous Region	Level 3	DeepSeek-R1
Liuzhou Workers' Hospital Internet Hospital	Guangxi Zhuang Autonomous Region	Level 3	DeepSeek-R1
Liuzhou Workers Hospital Medical Group Eye Hospital	Guangxi Zhuang Autonomous Region	Level 3	DeepSeek-R1:70B
Liuzhou Red Cross Hospital	Guangxi Zhuang Autonomous Region	Level 3	DeepSeek-R1:70B
Liuzhou Traditional Chinese Medicine Hospital	Guangxi Zhuang Autonomous Region	Level 3	DeepSeek-R1
Luchuan County People's Hospital	Guangxi Zhuang Autonomous Region	Level 2	DeepSeek-R1
Pingnan County People's Hospital	Guangxi Zhuang Autonomous Region	Level 3	DeepSeek-R1
Quanzhou County People's Hospital	Guangxi Zhuang Autonomous Region	Level 2	DeepSeek-R1
Rong County Second People's Hospital	Guangxi Zhuang Autonomous Region	Level 2	DeepSeek-R1
Rong County Maternal and Child Health Hospital	Guangxi Zhuang Autonomous Region	Level 2	DeepSeek-R1
Shangsi County People's Hospital	Guangxi Zhuang Autonomous Region	Level 2	DeepSeek-R1
Yulin City Integrated Traditional Chinese and Western Medicine Orthopedic Hospital	Guangxi Zhuang Autonomous Region	Level 3	DeepSeek-R1
The Second Affiliated Hospital of Guizhou University of Traditional Chinese Medicine	Guizhou Province	Level 3	DeepSeek-R1
Panjiang Coal and Electricity Group Hospital	Guizhou Province	Level 3	DeepSeek-R1
Zunyi First People's Hospital	Guizhou Province	Level 3	DeepSeek-R1
The Affiliated Hospital of Zunyi Medical University	Guizhou Province	Level 3	DeepSeek-R1
Cangzhou People's Hospital	Hebei Province	Level 3	DeepSeek-R1
Guantao County People's Hospital	Hebei Province	Level 2	DeepSeek-R1
Guantao County Traditional Chinese Medicine Hospital	Hebei Province	Level 2	DeepSeek-R1
Handan Fourth Hospital	Hebei Province	Level 2	DeepSeek-R1
Handan First Hospital	Hebei Province	Level 3	DeepSeek-R1
The Affiliated Hospital of Hebei University of Engineering	Hebei Province	Level 3	DeepSeek-R1
Hebei Chest Hospital	Hebei Province	Level 3	DeepSeek-R1:14B DeepSeek-R1:32B
Hebei Provincial Hospital of Traditional Chinese Medicine	Hebei Province	Level 3	DeepSeek-R1
The First Hospital of Hebei Medical University	Hebei Province	Level 3	DeepSeek-R1:671B (full blood version)
980th Hospital of Joint Logistics Support Force	Hebei Province	Level 3	DeepSeek-R1:32B
Xingtai First Hospital	Hebei Province	Level 2	DeepSeek-R1
Yutian County Hospital	Hebei Province	Level 2	DeepSeek-R1
Gongyi People's Hospital	Henan Province	Level 3	DeepSeek-R1
Kaifeng Central Hospital	Henan Province	Level 3	DeepSeek-R1
Lankao First Hospital	Henan Province	Level 3	DeepSeek-R1
Xinxiang First People's Hospital	Henan Province	Level 3	DeepSeek-R1
The First Affiliated Hospital of Zhengzhou University	Henan Province	Level 3	DeepSeek-R1
Zhengzhou People's Hospital	Henan Province	Level 3	DeepSeek-R1:671B (full blood version)
Bin County People's Hospital	Heilongjiang Province	Level 2	DeepSeek-R1
Harbin Medical University Cancer Hospital	Heilongjiang Province	Level 3	DeepSeek-R1
Harbin Medical University Fourth Hospital	Heilongjiang Province	Level 3	DeepSeek-R1
Red Flag Hospital Affiliated to Mudanjiang Medical University	Heilongjiang Province	Level 3	DeepSeek-R1
Daye People's Hospital	Hubei Province	Level 3	DeepSeek-R1
Jingzhou Central Hospital, Hubei Province	Hubei Province	Level 3	DeepSeek-R1
The First People's Hospital of Tianmen City, Hubei Province	Hubei Province	Level 3	DeepSeek-R1
Jingmen Central Hospital	Hubei Province	Level 3	DeepSeek-R1
Jingmen Traditional Chinese Medicine Hospital	Hubei Province	Level 3	DeepSeek-R1
Department of Surgery 3, Maojian District People's Hospital	Hubei Province	Level 2	DeepSeek-R1
Shiyan Taihe Hospital	Hubei Province	Level 3	DeepSeek-R1
Shishou Traditional Chinese Medicine Hospital	Hubei Province	Level 2	DeepSeek-R1
Wuhan University People's Hospital	Hubei Province	Level 3	DeepSeek-R1
Wuhan Central Hospital	Hubei Province	Level 3	DeepSeek-R1:671B (full blood version)
Wuhan Tongji Aerospace City Hospital	Hubei Province	Level 3	DeepSeek-R1
Xiangyang Central Hospital	Hubei Province	Level 3	DeepSeek-R1
Liaoning Aier Eye Hospital Affiliated to Northeastern University	Hunan Province	Level 3	DeepSeek-R1
Hunan Second People's Hospital	Hunan Province	Level 3	DeepSeek-R1
Hunan Children's Hospital	Hunan Province	Level 3	DeepSeek-R1
Hunan Provincial People's Hospital	Hunan Province	Level 3	DeepSeek-R1
Hunan Chest Hospital	Hunan Province	Level 3	DeepSeek-R1
Yongzhou Traditional Chinese Medicine Hospital	Hunan Province	Level 3	DeepSeek-R1:70B
Yueyang Central Hospital	Hunan Province	Level 3	DeepSeek-R1
Changsha Maternal and Child Health Hospital	Hunan Province	Level 3	DeepSeek-R1
Jilin University First Hospital	Jilin Province	Level 3	DeepSeek-R1
Jilin Provincial Hepatobiliary Hospital	Jilin Province	Level 3	DeepSeek-R1
Jilin Provincial People's Hospital	Jilin Province	Level 3	DeepSeek-R1
Luyuan District People's Hospital	Jilin Province	Level 2	DeepSeek-R1
Changshu First People's Hospital	Jiangsu Province	Level 3	DeepSeek-R1
Changzhou Third People's Hospital	Jiangsu Province	Level 3	DeepSeek-R1
Changzhou Jintan First People's Hospital	Jiangsu Province	Level 3	DeepSeek-R1
Zhongda Hospital Affiliated to Southeast University	Jiangsu Province	Level 3	DeepSeek-R1:671B (full blood version)
Kunshan First People's Hospital	Jiangsu Province	Level 3	DeepSeek-R1
Lianyungang First People's Hospital	Jiangsu Province	Level 3	DeepSeek-R1
Wuxi People's Hospital Affiliated to Nanjing Medical University	Jiangsu Province	Level 3	DeepSeek-R1
Nantong Second People's Hospital	Jiangsu Province	Level 3	DeepSeek-R1
Nantong First People's Hospital	Jiangsu Province	Level 3	DeepSeek-R1
Nantong Maternal and Child Health Hospital	Jiangsu Province	Level 3	DeepSeek-R1
Shuyang Minghe Hospital	Jiangsu Province	Level 2	DeepSeek-R1
Siyang Traditional Chinese Medicine Hospital	Jiangsu Province	Level 3	DeepSeek-R1
Wuxi Second People's Hospital	Jiangsu Province	Level 3	DeepSeek-R1
Xuzhou Mining Group General Hospital	Jiangsu Province	Level 3	DeepSeek-R1
The Affiliated Hospital of Xuzhou Medical University	Jiangsu Province	Level 3	DeepSeek-R1
Yangzhou Lianhuan Hanjiang Hospital	Jiangsu Province	Level 1	DeepSeek-R1
Zhangjiagang Traditional Chinese Medicine Hospital	Jiangsu Province	Level 3	DeepSeek-R1
Guangdong Provincial People's Hospital Ganzhou Branch	Jiangxi Province	Level 3	DeepSeek-R1
The First Affiliated Hospital of Nanchang University	Jiangxi Province	Level 3	DeepSeek-R1
The First Affiliated Hospital of Nanjing University	Jiangxi Province	Level 3	DeepSeek-R1
Xiangya Hospital Jiangxi Hospital	Jiangxi Province	Level 3	DeepSeek-R1
Shenyang Anning Hospital	Liaoning Province	Level 3	DeepSeek-R1
Dalian Women and Children's Medical Center (Group)	Liaoning Province	Level 3	DeepSeek-R1
The Third Affiliated Hospital of Jinzhou Medical University	Liaoning Province	Level 3	DeepSeek-R1
Shengjing Hospital	Liaoning Province	Level 3	DeepSeek-R1
Chinese People's Liberation Army Northern Theater General Hospital	Liaoning Province	Level 3	DeepSeek-R1
Balin Youqi Hospital	Inner Mongolia Autonomous Region	Level 2	DeepSeek-R1
Ordos Fourth People's Hospital	Inner Mongolia Autonomous Region	Level 3	DeepSeek-R1
Haibowan District Traditional Chinese Medicine Hospital	Inner Mongolia Autonomous Region	Level 3	DeepSeek-R1
Hohhot Maternal and Child Health Hospital	Inner Mongolia Autonomous Region	Level 3	DeepSeek-R1
Hohhot Traditional Chinese Medicine and Mongolian Medicine Hospital	Inner Mongolia Autonomous Region	Level 3	DeepSeek-R1
Linhe District People's Hospital	Inner Mongolia Autonomous Region	Level 3	DeepSeek-R1
The Affiliated Hospital of Inner Mongolia Medical University	Inner Mongolia Autonomous Region	Level 3	DeepSeek-R1
Guyuan People's Hospital	Ningxia Hui Autonomous Region	Level 3	DeepSeek-R1
Ningfu Hospital of Traditional Chinese Medicine and Institute of Traditional Chinese Medicine	Ningxia Hui Autonomous Region	Level 3	DeepSeek-R1
Ningxia Traditional Chinese Medicine Hospital and Institute of Traditional Chinese Medicine	Ningxia Hui Autonomous Region	Level 3	DeepSeek-R1
Yinchuan Second People's Hospital	Ningxia Hui Autonomous Region	Level 2	DeepSeek-R1
Zhongwei Maternal and Child Health Hospital Zhongwei Children's Hospital	Ningxia Hui Autonomous Region	Level 2	DeepSeek-R1
Qinghai University Affiliated Hospital	Qinghai Province	Level 3	DeepSeek-R1:671B (full blood version)
Changle County People's Hospital	Shandong Province	Level 3	DeepSeek-R1
Gaomi People's Hospital	Shandong Province	Level 2	DeepSeek-R1
The Affiliated Hospital of Jining Medical College	Shandong Province	Level 3	DeepSeek-R1:70B/32B/Janus-Pro-7B
The Affiliated Hospital of Qingdao University	Shandong Province	Level 3	DeepSeek-R1
Qingdao Women and Children's Hospital	Shandong Province	Level 3	DeepSeek-R1
Qingdao Cardiovascular Hospital	Shandong Province	Level 3	DeepSeek-R1
Rizhao Hetai Rehabilitation Hospital	Shandong Province	Level 2	DeepSeek-R1
Rizhao Rehabilitation Hospital	Shandong Province	Level 2	DeepSeek-R1
Rizhao People's Hospital	Shandong Province	Level 3	DeepSeek-R1
Children's Hospital Affiliated to Shandong University	Shandong Province	Level 3	DeepSeek-R1
Qilu Hospital of Shandong University	Shandong Province	Level 3	DeepSeek-R1:671B (full blood version)
Qilu Hospital of Shandong University Dezhou Hospital	Shandong Province	Level 3	DeepSeek-R1
The Second Affiliated Hospital of Shandong First Medical University	Shandong Province	Level 3	DeepSeek-R1
Qingyun County People's Hospital, Shandong Province	Shandong Province	Level 3	DeepSeek-R1
Weifang Yidu Central Hospital	Shandong Province	Level 3	DeepSeek-R1
Yantai Yuhuangding Hospital	Shandong Province	Level 3	DeepSeek-R1
Zaozhuang Chest Hospital	Shandong Province	Level 3	DeepSeek-R1
Zibo Central Hospital	Shandong Province	Level 3	DeepSeek-R1
Shanxi Cancer Hospital	Shanxi Province	Level 3	DeepSeek-R1
The First Hospital of Shanxi Medical University	Shanxi Province	Level 3	DeepSeek-R1
Shuozhou City Hospital	Shanxi Province	Level 3	DeepSeek-R1
Changzhi Traditional Chinese Medicine Hospital	Shanxi Province	Level 3	DeepSeek-R1
Ankang People's Hospital	Shaanxi Province	Level 3	DeepSeek-R1
Ankang Traditional Chinese Medicine Hospital	Shaanxi Province	Level 3	DeepSeek-R1
215 Hospital	Shaanxi Province	Level 3	DeepSeek-R1
Hanyin County People's Hospital	Shaanxi Province	Level 2	DeepSeek-R1
Air Force Medical University Stomatological Hospital	Shaanxi Province	Level 3	DeepSeek-R1
3201 Hospital	Shaanxi Province	Level 3	DeepSeek-R1
Xianyang First People's Hospital, Shaanxi Province	Shaanxi Province	Level 3	DeepSeek-R1
Xi'an International Medical Center Hospital	Shaanxi Province	Level 3	DeepSeek-R1
Xi'an First Hospital	Shaanxi Province	Level 3	DeepSeek-R1
Xi'an Red Cross Hospital	Shaanxi Province	Level 3	DeepSeek-R1
Xi'an Central Hospital	Shaanxi Province	Level 3	DeepSeek-R1
Xunyang People's Hospital	Shaanxi Province	Level 2	DeepSeek-R1
Yan'an Traditional Chinese Medicine Hospital	Shaanxi Province	Level 3	DeepSeek-R1
Children's Hospital Affiliated to Fudan University	Shanghai	Level 3	DeepSeek-R1
Zhongshan Hospital Affiliated to Fudan University	Shanghai	Level 3	DeepSeek-R1
Shanghai Sixth People's Hospital	Shanghai	Level 3	DeepSeek-R1
Shanghai Fourth People's Hospital	Shanghai	Level 2	DeepSeek-R1
Shanghai Oriental Hospital	Shanghai	Level 3	DeepSeek-R1
Tianjin United Family Hospital	Shanghai	Level 1	DeepSeek-R1
Anju District People's Hospital	Sichuan Province	Level 2	DeepSeek-R1
The Affiliated Hospital of Chengdu University	Sichuan Province	Level 3	DeepSeek-R1
Chengdu Third People's Hospital	Sichuan Province	Level 3	DeepSeek-R1
Chengdu First People's Hospital	Sichuan Province	Level 3	DeepSeek-R1:32B
Chengdu Hospital of Integrated Traditional Chinese and Western Medicine	Sichuan Province	Level 3	DeepSeek-R1:32b
Affiliated Hospital of North Sichuan Medical College	Sichuan Province	Level 3	DeepSeek-R1
Guangyuan Central Hospital	Sichuan Province	Level 3	DeepSeek-R1
Jintang County First People's Hospital	Sichuan Province	Level 3	DeepSeek-R1
Meishan People's Hospital	Sichuan Province	Level 3	DeepSeek-R1
Mianyang Aibel Maternity Hospital	Sichuan Province	Level 2	DeepSeek-R1
Nanchong Fourth People's Hospital	Sichuan Province	Level 2	DeepSeek-R1
The Affiliated Hospital of Panzhihua University	Sichuan Province	Level 3	DeepSeek-R1
363 Hospital	Sichuan Province	Level 3	DeepSeek-R1
Guangyuan Central Hospital, Sichuan Province	Sichuan Province	Level 3	DeepSeek-R1
Sichuan Provincial People's Hospital	Sichuan Province	Level 3	DeepSeek-R1
Suining Third People's Hospital	Sichuan Province	Level 3	DeepSeek-R1
Suining First People's Hospital	Sichuan Province	Level 3	DeepSeek-R1
Yibin First People's Hospital	Sichuan Province	Level 3	DeepSeek-R1
Ziyang Central Hospital	Sichuan Province	Level 3	DeepSeek-R1
Tianjin Haihe Hospital	Tianjin	Level 3	DeepSeek-R1
Tianjin Medical University Second Hospital	Tianjin	Level 3	DeepSeek-R1
Tianjin Medical University General Hospital	Tianjin	Level 3	DeepSeek-R1
Aksu District First People's Hospital	Xinjiang Uyghur Autonomous Region	Level 3	DeepSeek-R1
Kashgar Regional Hospital of Traditional Chinese Medicine	Xinjiang Uyghur Autonomous Region	Level 2	DeepSeek-V3 full version, R1
Peking University Cancer Hospital Yunnan Branch	Yunnan Province	Level 3	DeepSeek-R1
Yuxi People's Hospital	Yunnan Province	Level 3	DeepSeek-R1
Yunnan Province Yuxi People's Hospital	Yunnan Province	Level 3	DeepSeek-R1
Hangzhou First People's Hospital	Zhejiang Province	Level 3	DeepSeek-R1
Hangzhou Obstetrics and Gynecology Hospital	Zhejiang Province	Level 3	DeepSeek-R1
Lishui Central Hospital	Zhejiang Province	Level 3	DeepSeek-R1
Ningbo Ningci Rehabilitation Hospital	Zhejiang Province	Level 2	DeepSeek-R1
Ningbo Medical Center Li Huili Hospital	Zhejiang Province	Level 3	DeepSeek-R1
Quzhou People's Hospital	Zhejiang Province	Level 3	DeepSeek-R1
Shaoxing People's Hospital	Zhejiang Province	Level 3	DeepSeek-R1
The Second Affiliated Hospital of Wenzhou Medical University	Zhejiang Province	Level 3	DeepSeek-R1:671B (full blood version)
Yiwu Traditional Chinese Medicine Hospital	Zhejiang Province	Level 3	DeepSeek-R1
Changxing County Maternal and Child Health Hospital	Zhejiang Province	Level 3	DeepSeek-R1
Zhejiang Provincial Hospital of Traditional Chinese Medicine	Zhejiang Province	Level 3	DeepSeek-R1
Zhejiang Cancer Hospital	Zhejiang Province	Level 3	DeepSeek-R1
Xinqiao Hospital of Army Medical University	Chongqing	Level 3	DeepSeek-R1:32B DeepSeek-R1:70B
Chongqing University Affiliated Renji Hospital No.5	Chongqing	Level 3	DeepSeek-R1
Chongqing University Affiliated Three Gorges Hospital	Chongqing	Level 3	DeepSeek-R1:70B
Chongqing Rongchang District People's Hospital	Chongqing	Level 3	DeepSeek-R1
Chenjiaqiao Hospital, Shapingba District, Chongqing	Chongqing	Level 3	DeepSeek-R1
Chongqing Yuzhong District Mental Health Center	Chongqing	Level 2	DeepSeek-R1
